# Modelling Quarantine Effects on SARS-CoV-2 Epidemiological Dynamics in Chilean Communes and their Relationship with the Social Priority Index

**DOI:** 10.1101/2022.01.21.22269658

**Authors:** Dino G. Salinas, María Leonor Bustamante, Mauricio O. Gallardo

## Abstract

An epidemiological model [Susceptible, Un-quarantined infected, Quarantined infected, Confirmed infected (SUQC)] has previously been developed and applied to incorporate quarantine measures and calculate COVID-19 contagion dynamics and pandemic control in some Chinese regions. Here, we generalized this model to incorporate the disease recovery rate and applied our model to records of the total number of confirmed cases of people infected with the SARS-CoV-2 virus in some Chilean communes. In each commune, two consecutive stages were considered: a stage without quarantine and an immediately subsequent quarantine stage imposed by the Ministry of Health. To adjust the model, typical epidemiological parameters were determined, such as the confirmation rate and the quarantine rate. The latter allowed us to calculate the reproduction number. The mathematical model adequately reproduced the data, indicating a higher quarantine rate when quarantine was imposed by the health authority, with a corresponding decrease in the reproduction number of the virus down to values that prevent or decrease its exponential spread. In general, during this second stage, the communes with the lowest social priority indices had the highest quarantine rates, and therefore, the lowest effective viral reproduction numbers. This study provides useful evidence to address the health inequity of pandemics. The mathematical model applied here can be used in other regions or easily modified for other cases of infectious disease control by quarantine.
