## Supplementary material for "Modelling Quarantine Effects on SARS-CoV-2 Epidemiological Dynamics in Chilean Communes and their Relationship with the Social Priority Index": Programs (codes, input data and instructions): data_stage1.xlsx

### Sheet: input sin cuarentena
	88956	142465	139195	172000	206792	112528	142065	100434	402433	122557	189335	100252	330759	124076	103865	104403	134635	578605	250192	107803	266798	157749	253139	254694	136368	190075	160847	103485	133059	86510	503147	96774
1	0	19	14	18	16	17	15	10	43	5	0	24	181	68	4	14	10	43	67	7	31	82	17	17	21	17	9	13	25	0	127	83
3	4	21	18	28	22	19	17	12	58	8	10	26	208	78	7	18	15	55	84	13	46	87	25	29	25	23	14	24	32	6	156	90
5	4	26	22	35	25	22	22	12	67	16	13	30	224	85	9	20	23	64	93	13	54	94	32	33	35	32	18	28	39	9	173	100
8	5	31	32	37	36	32	26	20	91	24	18	35	258	97	15	25	34	83	107	16	65	104	44	51	41	44	19	36	49	9	234	114
10	11	36	38	46	41	35	31	26	103	26	25	44	266	105	23	32	37	106	118	19	78	115	52	57	57	52	22	42	56	12	271	114
12	21	42	47	64	61	38	37	34	126	36	39	52	281	110	34	35	43	167	155	36	98	129	67	79	69	61	28	52	69	18	321	119
15	29	57	52	83	71	48	52	39	165	46	55	54	296	116	48	43	49	203	171	54	131	136	78	94	84	73	42	58	86	20	375	127
17	39	65	56	93	89	53	60	45	176	51	70	56	306	125	56	47	51	241	188	70	137	147	88	101	105	81	50	68	97	27	404	128
19	48	79	64	-1	101	59	80	47	211	60	88	59	320	144	60	62	57	284	217	78	162	164	103	112	125	107	70	84	111	32	463	130
22	53	99	80		120	66	115	61	231	69	107	62	326	157	67	75	64	312	240	89	187	180	118	129	149	126	82	101	131	42	500	132
26	66	118	98		162	77	196	73	282	80	128	65	346	170	80	88	89	364	269	-1	209	196	137	164	-1	174	107	118	152	66	608	133
29	80	135	113		207	82	246	84	328	95	195	84	355	194	100	111	110	399	291		254	200	167	236		226	131	149	173	90	700	138
33	129	179	187		-1	113	-1	122	428	138	269	108	409	238	130	170	136	480	329		322	226	233	423		398	185	183	213	144	980	152
36	241	227	295			150		143	578	193	345	136	477	273	162	210	181	580	365		404	250	288	546		602	255	267	255	220	1294	164
40	-1	284	406			220		205	824	276	483	173	626	381	222	258	272	718	435		570	309	372	758		-1	342	395	350	327	-1	211
43		-1	-1			263		-1	-1	-1	-1	195	738	422	-1	-1	-1	844	480		-1	372	491	826			-1	-1	-1	-1		251
47						375						247	961	520				1212	692			472	622	1080								325
50						-1						-1	-1	-1				-1	-1			-1	-1	-1								-1
54
57
61
64
68
71
75
78
