## Supplementary material for "Modelling Quarantine Effects on SARS-CoV-2 Epidemiological Dynamics in Chilean Communes and their Relationship with the Social Priority Index": Programs (codes, input data and instructions): data_stage2.xlsx

### Sheet: input con cuarentena
	88956	142465	139195	172000	206792	112528	142065	100434	402433	122557	189335	100252	330759	124076	103865	104403	134635	578605	250192	107803	266798	157749	253139	254694	136368	190075	160847	103485	133059	86510	503147	96774
1
3
5
8
10
12
15
17				-1
19				107
22				127																-1					-1
26				145																109					172
29				177	-1		-1													129					194
33				236	341		431													180					262
36	-1			275	447		594													229					306	-1					-1
40	308	-1	-1	377	578		836	-1	-1	-1	-1				-1	-1	-1			294	-1				377	889	-1	-1	-1	-1	1666
43	329	387	470	439	679		992	251	1071	348	561				258	329	336			349	779				459	1028	418	475	405	381	1873
47	432	476	626	612	954	-1	1199	348	1538	635	840	-1	-1	-1	423	390	524	-1	-1	525	1157	-1	-1	-1	560	1330	510	727	563	638	2627	-1
50	485	541	708	728	1100	413	1330	427	1887	800	1067	294	1084	576	525	435	671	1347	792	657	1469	520	744	1193	627	1516	605	904	665	719	2961	370
54	639	851	1063	1026	1466	669	1699	646	2514	1260	1432	384	1439	742	788	617	949	2000	1091	890	2160	706	1095	1593	879	2135	967	1325	1015	1069	3935	485
57	758	993	1370	1164	1700	840	1984	719	3256	1769	1804	485	1765	892	895	721	1157	2537	1315	994	2878	846	1376	1968	1036	2560	1129	1427	1205	1329	4618	569
61	876	1230	1773	1448	1986	1005	2566	845	3927	2206	2379	644	2141	1060	1061	900	1412	3193	1662	1149	3505	1071	1728	2644	1255	3287	1374	1603	1444	1543	5617	646
64	994	1596	2010	1654	2305	1285	2923	1012	4550	2622	2861	735	2436	1179	1295	1129	1684	3765	1940	1314	4207	1201	2288	3091	1548	3623	1675	1874	1687	1698	6278	712
68	1123	1892	2330	2027	2617	1452	3359	1185	5237	2820	3339	864	2747	1366	1491	1347	1909	4499	2250	1441	4899	1403	2831	3546	1897	4040	2180	2068	1988	1841	7089	780
71	1231	2149	2542	2418	2943	1580	3630	1391	6031	3294	3955	953	3034	1475	1743	1566	2149	5273	2533	1684	5552	1542	3201	3887	2088	4358	2504	2255	2286	2107	7786	859
75	1410	2576	2855	2784	3333	1827	4056	1671	6879	3651	4674	1110	3370	1657	2103	1810	2473	6272	2955	1962	6360	1737	3906	4591	2511	4716	2884	2534	2597	2332	8818	936
78	1545	3075	3244	3176	3650	1983	4300	1797	7633	3968	5192	1225	3623	1759	2252	2208	2708	7041	3184	2171	6811	1821	4840	5053	2989	5124	3567	2712	2796	2549	9412	992
