## Supplementary material for "Modelling Quarantine Effects on SARS-CoV-2 Epidemiological Dynamics in Chilean Communes and their Relationship with the Social Priority Index": Data of stages 1 and 2

### Sheet: Data
		C_t: number of total confirmed infected cases							Data retrieved on June 17, 2020, from The COVID-19 database of the Ministry of Science, Technology, Knowledge and Innovation (Ministerio de Ciencia, Tecnología, Conocimiento e Innovación – MICITEC; http://www.minciencia.gob.cl/covid19).
		C_t in orange and in yellow: Stage 1
		C_t in yellow: start of quarantine (Included in Stage 2)
		C_t in green: Stage 2
		Communes	Cerrillos	Cerro Navia	Conchali	El Bosque	Estacion Central	Huechuraba	Independencia	La Cisterna	La Florida	La Granja	La Pintana	La Reina	Las Condes	Lo Barnechea	Lo Espejo	Lo Prado	Macul	Maipu	Nunoa	Pedro Aguirre Cerda	Penalolen	Providencia	Pudahuel	Quilicura	Quinta Normal	Recoleta	Renca	San Joaquin	San Miguel	San Ramon	Santiago	Vitacura
		Population	88956	142465	139195	172000	206792	112528	142065	100434	402433	122557	189335	100252	330759	124076	103865	104403	134635	578605	250192	107803	266798	157749	253139	254694	136368	190075	160847	103485	133059	86510	503147	96774
Date	Day
2020-03-30	1		0	19	14	18	16	17	15	10	43	5	0	24	181	68	4	14	10	43	67	7	31	82	17	17	21	17	9	13	25	0	127	83
2020-04-01	3		4	21	18	28	22	19	17	12	58	8	10	26	208	78	7	18	15	55	84	13	46	87	25	29	25	23	14	24	32	6	156	90
2020-04-03	5		4	26	22	35	25	22	22	12	67	16	13	30	224	85	9	20	23	64	93	13	54	94	32	33	35	32	18	28	39	9	173	100
2020-04-06	8		5	31	32	37	36	32	26	20	91	24	18	35	258	97	15	25	34	83	107	16	65	104	44	51	41	44	19	36	49	9	234	114
2020-04-08	10		11	36	38	46	41	35	31	26	103	26	25	44	266	105	23	32	37	106	118	19	78	115	52	57	57	52	22	42	56	12	271	114
2020-04-10	12		21	42	47	64	61	38	37	34	126	36	39	52	281	110	34	35	43	167	155	36	98	129	67	79	69	61	28	52	69	18	321	119
2020-04-13	15		29	57	52	83	71	48	52	39	165	46	55	54	296	116	48	43	49	203	171	54	131	136	78	94	84	73	42	58	86	20	375	127
2020-04-15	17		39	65	56	93	89	53	60	45	176	51	70	56	306	125	56	47	51	241	188	70	137	147	88	101	105	81	50	68	97	27	404	128
2020-04-17	19		48	79	64	107	101	59	80	47	211	60	88	59	320	144	60	62	57	284	217	78	162	164	103	112	125	107	70	84	111	32	463	130
2020-04-20	22		53	99	80	127	120	66	115	61	231	69	107	62	326	157	67	75	64	312	240	89	187	180	118	129	149	126	82	101	131	42	500	132
2020-04-24	26		66	118	98	145	162	77	196	73	282	80	128	65	346	170	80	88	89	364	269	109	209	196	137	164	172	174	107	118	152	66	608	133
2020-04-27	29		80	135	113	177	207	82	246	84	328	95	195	84	355	194	100	111	110	399	291	129	254	200	167	236	194	226	131	149	173	90	700	138
2020-05-01	33		129	179	187	236	341	113	431	122	428	138	269	108	409	238	130	170	136	480	329	180	322	226	233	423	262	398	185	183	213	144	980	152
2020-05-04	36		241	227	295	275	447	150	594	143	578	193	345	136	477	273	162	210	181	580	365	229	404	250	288	546	306	602	255	267	255	220	1294	164
2020-05-08	40		308	284	406	377	578	220	836	205	824	276	483	173	626	381	222	258	272	718	435	294	570	309	372	758	377	889	342	395	350	327	1666	211
2020-05-11	43		329	387	470	439	679	263	992	251	1071	348	561	195	738	422	258	329	336	844	480	349	779	372	491	826	459	1028	418	475	405	381	1873	251
2020-05-15	47		432	476	626	612	954	375	1199	348	1538	635	840	247	961	520	423	390	524	1212	692	525	1157	472	622	1080	560	1330	510	727	563	638	2627	325
2020-05-18	50		485	541	708	728	1100	413	1330	427	1887	800	1067	294	1084	576	525	435	671	1347	792	657	1469	520	744	1193	627	1516	605	904	665	719	2961	370
2020-05-22	54		639	851	1063	1026	1466	669	1699	646	2514	1260	1432	384	1439	742	788	617	949	2000	1091	890	2160	706	1095	1593	879	2135	967	1325	1015	1069	3935	485
2020-05-25	57		758	993	1370	1164	1700	840	1984	719	3256	1769	1804	485	1765	892	895	721	1157	2537	1315	994	2878	846	1376	1968	1036	2560	1129	1427	1205	1329	4618	569
2020-05-29	61		876	1230	1773	1448	1986	1005	2566	845	3927	2206	2379	644	2141	1060	1061	900	1412	3193	1662	1149	3505	1071	1728	2644	1255	3287	1374	1603	1444	1543	5617	646
2020-06-01	64		994	1596	2010	1654	2305	1285	2923	1012	4550	2622	2861	735	2436	1179	1295	1129	1684	3765	1940	1314	4207	1201	2288	3091	1548	3623	1675	1874	1687	1698	6278	712
2020-06-05	68		1123	1892	2330	2027	2617	1452	3359	1185	5237	2820	3339	864	2747	1366	1491	1347	1909	4499	2250	1441	4899	1403	2831	3546	1897	4040	2180	2068	1988	1841	7089	780
2020-06-08	71		1231	2149	2542	2418	2943	1580	3630	1391	6031	3294	3955	953	3034	1475	1743	1566	2149	5273	2533	1684	5552	1542	3201	3887	2088	4358	2504	2255	2286	2107	7786	859
2020-06-12	75		1410	2576	2855	2784	3333	1827	4056	1671	6879	3651	4674	1110	3370	1657	2103	1810	2473	6272	2955	1962	6360	1737	3906	4591	2511	4716	2884	2534	2597	2332	8818	936
2020-06-15	78		1545	3075	3244	3176	3650	1983	4300	1797	7633	3968	5192	1225	3623	1759	2252	2208	2708	7041	3184	2171	6811	1821	4840	5053	2989	5124	3567	2712	2796	2549	9412	992
